# Genomic Profiling to Contextualize the Results of Intervention for High-Risk Smoldering Myeloma

**DOI:** 10.1101/2023.08.30.23294483

**Authors:** Dickran Kazandjian, Benjamin Diamond, Marios Papadimitriou, Elizabeth Hill, Romanos Sklavenitis-Pistofidis, Bachisio Ziccheddu, Patrick Blaney, Monika Chojnacka, Michael Durante, Kylee Maclachlan, Ryan Young, Saad Usmani, Faith Davies, Gad Getz, Irene Ghobrial, Neha Korde, Gareth Morgan, Francesco Maura, Ola Landgren

## Abstract

Early intervention for High-Risk Smoldering Multiple Myeloma (HR-SMM) achieves deeper and more prolonged responses compared to Newly Diagnosed (ND) MM. It is unclear if beneficial outcomes of interventional studies in HR-SMM are due to treatment of less complex, susceptible disease or inaccuracy in clinical definition of cases entered. Here, to gain greater biologic insight into treatment outcomes, we performed the first whole genome sequencing analysis of treated HR-SMM for 27 patients treated with carfilzomib, lenalidomide, and dexamethasone and lenalidomide maintenance (NCT01572480). Genomic features were pooled with another contemporary HR-SMM interventional study (E-PRISM; NCT02279394) and compared to those of NDMM. We reveal that across interventional cohorts, the genomic landscape of HR-SMM is uniformly simple as compared to NDMM counterparts, with fewer inactivation events of tumor suppressor genes, fewer RAS pathway mutations, lower frequency of *MYC* disruption, and lower APOBEC contribution. The absence of these genomic events parallels that of indolent precursor conditions with low chance of progression, possibly explaining the overall superior outcomes across these trials. However, there remains a subgroup of patients harboring genomic complexity for whom early intervention with potent triplet therapy fails to sustain response and who experience resistant, progressive disease. Overall, these results suggest that clinical risk scores do not effectively discriminate between genomically indolent and aggressive disease. Furthermore, our study supports the use of genomics to contextualize the advantage of early intervention in SMM and to consider novel approaches for those with the most aggressive precursor states.

**Key Points:** Treated clinical high-risk smoldering multiple myeloma is genomically heterogeneous but is mostly less complex than multiple myeloma counterparts.

A small subgroup of high-risk genomic features is associated with disease progression despite early intervention with triplet therapy.
