## Supplemental Tables for "Genomic Profiling to Contextualize the Results of Intervention for High-Risk Smoldering Myeloma"

### Sheet: Table S1
Table 1: Clinical Data for the KRD/R WGS cohort
Sample	Tumor Coverage	Normal Coverage	Race	Age	Gender	Isotype	FISH	M-spike (g/dL)	Bone Marrow Plasma Cells	Serum Free Light Chain Ratio	RLM High-Risk Feature	Mayo 2008	PETHEMA	Mayo 2018	MM per IMWG2014	Pangea 5-year	PFS	MRD1	MRD2	MRD3	MRD4	MRD5	MRD6
NIH001A	75.4199	32.3425	Black	56-60	Female	IgG Lambda	HRD, del13q	2.8	50-55%	5.6	circulating plasma cells, BM>50%	Non-High Risk	Non-High Risk	High Risk	No	54.1	0	neg	neg	neg	neg
NIH003A	80.2951	34.2539	White	61-65	Female	IgG Kappa	t(4;14), hyperdiploid, monosomy 13, 1q amp, c-MYC	4.2	0.2	79.03		High Risk	High Risk	High Risk	No	39	0	neg	neg	neg	pos
NIH005A	78.1323	33.4945	Black	46-50	Female	IgG Lambda	11;14	4.2	50-90%	14.3	biimunoperesis, sFLC, BM >50%,	High Risk	High Risk	High Risk	Yes	82.1	1	pos	pos
NIH006A	91.064	30.4243	Black	61-65	Male	Kappa light chain	11;14	0	15-20%	64.93	sFLC, triimunoperesis	Non-High Risk	High Risk	High Risk	No	16.1	0	neg	neg	neg	neg
NIH008A	78.3843	34.8162	Black	61-65	Female	IgA Kappa	HRD, 1q gain, 13q del	0.5	15-18%	1.57	1q gain, IgA, circ plasma cells	Non-High Risk	Non-High Risk	Non-High Risk	No	4.8	0	neg	neg	neg	pos	pos
NIH009A	77.7405	34.4302	Black	66-70	Female	IgG Kappa	del17p, HRD, mon13	0.9	20-30%	13.74		Non-High Risk	Non-High Risk	Non-High Risk	No	21.7	0	neg	neg	neg	neg	neg
NIH010A	76.7256	34.4803	White	61-65	Male	IgA Lambda	11;14, del13q	0.4	30-40%	2.5	biimmunoparesis; circ plasma cells	Non-High Risk	High Risk	Non-High Risk	No	21.8	0	neg	neg	neg
NIH012A	78.5078	33.999	Black	56-60	Male	IgG Lambda	HRD, MYC rearrangement	2.5	20-25%	0.68		Non-High Risk	Non-High Risk	High Risk	No	12.6	0	neg	neg	neg	neg
NIH014A	91.3941	30.606	Asian	71-75	Male	IgG Kappa	HRD	4	0.2	8.51	sFLC, biimunoperesis, 1q gain, M spike	High Risk	High Risk	High Risk	No	36.8	0	neg	neg	neg
NIH015A	82.9272	34.3654	Black	71-75	Male	IgA Kappa	hyperdiploidy, del13q	2.6	0.4	16.28		Non-High Risk	High Risk	High Risk	No	62.4	0	neg	neg	neg		neg	neg
NIH018A	78.0811	32.5269	White	51-55	Female	IgA Kappa	t(4;14), mon13	1.7	0.5	3.52		Non-High Risk	High Risk	Non-High Risk	No	36.7	1	neg	neg	neg	neg	pos
NIH019A	78.6188	34.3179	White	61-65	Male	IgG Lambda	11;14	1	15-18%	8.33	biimunoperesis, sFLC, MRI BM diffuse infiltration,	Non-High Risk	Non-High Risk	Non-High Risk	No	11.4	0	pos	neg	pos	pos
NIH020A	81.4586	31.5146	White	71-75	Male	IgG Kappa	HRD	0.3	0.1	16.5	sFLC, heterogeneic marrow on MRI	Non-High Risk	Non-High Risk	Non-High Risk	No	10	0	neg		neg	neg
NIH021A	90.2379	31.5219	White	61-65	Female	Kappa light chain	11;14	light chain only	15-20%	33.97	sFLC, triimunoperesis, Pet 1 focal lesion, circulating plasma cells	Non-High Risk	High Risk	High Risk	No	14.1	0	pos	pos	pos	pos
NIH022A	84.9075	34.2683	White	46-50	Male	IgG Kappa	HRD, MYC rearrangement	1.1	20-30%	25.88	MRI biimmunoperesis, sFLC	Non-High Risk	High Risk	High Risk	No	18.6	0	neg	neg	neg	neg	neg
NIH024A	92.0254	27.96	White	46-50	Female	IgG Kappa	Unknown	1.7	10-20%	4.65	circulating plasma cells MRI BM heterogeneity	Non-High Risk	Non-High Risk	Non-High Risk	No	7.7	0	neg	neg	neg	neg
NIH025A	74.0882	32.5213	Black	51-55	Male	IgA Lambda	4;14	0.6	50-59%	12.5	biimunoperesis, sFLC, MRI BM heterogeneity, BM >50%, 4;14	Non-High Risk	High Risk	Non-High Risk	No	55.4	0	pos	neg	pos	pos	pos	pos
NIH027A	126.455	33.9297	White	41-45	Female	IgG Kappa	HRD, del13q	2.1	0.15	12.2	sFLC, biimunoperesis, circulating plasma cells	Non-High Risk	High Risk	Non-High Risk	No	6.9	0	neg	neg	neg	neg
NIH030A	88.4927	31.3434	White	56-60	Male	IgG Kappa	HRD	1.9	15-20%	11.53	sFLC, PT/CT	Non-High Risk	High Risk	Non-High Risk	No	12.4	0	neg	neg	neg	neg
NIH031A	86.6717	35.1549	White	61-65	Male	IgG Lambda	HRD, 1q gain, del13q, 8;14	1.8	25-30%	22	sFLC, biimunoperesis, 1q gain, circulating plasma cells, heterogenous marrow and 1 focal lesion	Non-High Risk	High Risk	High Risk	No	28.5	1	pos	pos	pos
NIH032A	88.0054	28.773	White	51-55	Female	Kappa light chain	11;14	light chain only	0.2	56.19	Triimunoperesis, sFLC	Non-High Risk	High Risk	High Risk	No	10.3	0	neg	neg	neg	neg	neg
NIH034A	90.6209	34.7693	White	66-70	Female	IgG Kappa	del17p, 1q22, mon13	1.4	0.1	3.29	17p, circ plasma cells	Non-High Risk	Non-High Risk	Non-High Risk	No	6.9	0	pos	pos	pos	pos	pos
NIH036A	95.0287	31.5829	Black	56-60	Female	IgG Kappa	HRD; 14;20	1.4	0.25	13.1	circulating plasma cells, biimunoperesis 14;20; sFLC;	Non-High Risk	High Risk	Non-High Risk	No	15.4	0	pos	pos	pos	pos
NIH037A	89.1907	45.1393	Hispanic	51-55	Male	IgA Kappa	HRD, 1q gain	0.6	0.25	2.19	1q gain, IgA, circ plasma cells	Non-High Risk	Non-High Risk	Non-High Risk	No	7.6	0	pos	neg	neg
NIH038A	72.5638	34.6836	White	51-55	Female	IgG Lambda	1q duplication, monosomy 13, IgH translocation unknown partner	3.4	70-80%	1.6	biimunoperesis, 1q, mspike; BM plasmacytosis, circulating plasma, Mspike 3.4	Non-High Risk	High Risk	High Risk	Yes	41.7	1	neg	neg	pos	pos	pos
NIH040A	94.7427	30.7928	Black	56-60	Male	IgG Kappa	1q duplication, HRD, 13q deletion	3.3	0.5	6.53		Non-High Risk	High Risk	High Risk	No	66.2	1	neg	pos	pos
NIH041A	91.4386	29.1218	White	76-80	Male	IgG Kappa	HRD	2.4	15-20%	8.25		Non-High Risk	High Risk	High Risk	No	30.8	0	neg	neg		neg	pos

### Sheet: Table S2
Table 2: Mutational Signatures Contributions for Studied Cohorts
sample	SBS1	SBS2	SBS5	SBS8	SBS9	SBS13	SBS18	group
NIH001A	0.108828	0.0316743	0.492019	0.186653	0.180826	0	0	KRD/R
NIH003A	0.0387727	0.0490313	0.556425	0	0.355771	0	0	KRD/R
NIH005A	0.0374483	0.0368409	0.427882	0.22368	0.274148	0	0	KRD/R
NIH006A	0.0689664	0	0.468049	0.196684	0.2663	0	0	KRD/R
NIH008A	0.0522954	0.0517373	0.498297	0.220718	0.176952	0	0	KRD/R
NIH009A	0.0834961	0	0.493101	0.0913581	0.243353	0	0.0886922	KRD/R
NIH010A	0.093863	0	0.484255	0.234741	0.187141	0	0	KRD/R
NIH012A	0.103895	0	0.452215	0.0806453	0.363245	0	0	KRD/R
NIH014A	0.0545006	0	0.220235	0	0.725264	0	0	KRD/R
NIH015A	0.0707789	0	0.518466	0.103052	0.307703	0	0	KRD/R
NIH018A	0.0348067	0.0448703	0.388622	0.144625	0.387076	0	0	KRD/R
NIH019A	0.0792978	0	0.57865	0.172598	0.169455	0	0	KRD/R
NIH020A	0.0777134	0	0.550279	0.165217	0.20679	0	0	KRD/R
NIH021A	0.0737575	0.0314966	0.469321	0.125847	0.299578	0	0	KRD/R
NIH022A	0.124394	0	0.479844	0.122095	0.273667	0	0	KRD/R
NIH024A	0.0794365	0.0717263	0.403683	0.217583	0.18331	0.0442615	0	KRD/R
NIH025A	0.0559523	0	0.468382	0.16996	0.305706	0	0	KRD/R
NIH027A	0.0743046	0.0686343	0.386155	0	0.373817	0	0.0970883	KRD/R
NIH030A	0.0775256	0.034157	0.432223	0.113108	0.342986	0	0	KRD/R
NIH031A	0.0302922	0.0729352	0.494358	0.205828	0.196587	0	0	KRD/R
NIH032A	0.0385853	0	0.276586	0	0.684828	0	0	KRD/R
NIH034A	0.0750261	0	0.532609	0.222928	0.169436	0	0	KRD/R
NIH036A	0.073249	0.0274022	0.48971	0	0.409639	0	0	KRD/R
NIH037A	0.0487311	0	0.300835	0	0.650434	0	0	KRD/R
NIH038A	0.0578789	0.0198692	0.529849	0.271099	0.121303	0	0	KRD/R
NIH040A	0.0800369	0.0507702	0.414144	0.124247	0.330802	0	0	KRD/R
NIH041A	0.0735567	0	0.547848	0.180874	0.197721	0	0	KRD/R
SRR18145690	0.124289	0	0.728136	0.147575	0	0	0	EPRISM
SRR18145691	0.064016	0	0.741426	0.194558	0	0	0	EPRISM
SRR18145692	0.14553	0	0.744574	0	0	0	0.109896	EPRISM
SRR18145693	0.0309535	0	0.828289	0	0.140757	0	0	EPRISM
SRR18145694	0.125331	0	0.761039	0	0.11363	0	0	EPRISM
SRR18145695	0.0588536	0.0332778	0.722406	0	0.185462	0	0	EPRISM
SRR18145696	0.0648075	0.0296373	0.827144	0	0	0	0.078411	EPRISM
SRR18145697	0.0998497	0	0.90015	0	0	0	0	EPRISM
SRR18145698	0.0705528	0	0.779797	0.14965	0	0	0	EPRISM
SRR18145699	0.113949	0	0.886051	0	0	0	0	EPRISM
SRR18145700	0.103769	0	0.896231	0	0	0	0	EPRISM
SRR18145701	0.169345	0	0.830655	0	0	0	0	EPRISM
SRR18145702	0.0884217	0	0.839574	0	0.0720046	0	0	EPRISM
SRR18145703	0.122045	0	0.877955	0	0	0	0	EPRISM
SRR18145704	0.0991656	0	0.849032	0	0	0	0.0518021	EPRISM
SRR18145705	0.0746125	0	0.925388	0	0	0	0	EPRISM
SRR18145706	0.0896878	0	0.703361	0.206951	0	0	0	EPRISM
SRR18145707	0.119052	0	0.880948	0	0	0	0	EPRISM
SRR18145709	0.0998979	0	0.900102	0	0	0	0	EPRISM
SRR18145710	0.0972613	0	0.902739	0	0	0	0	EPRISM
SRR18145711	0.0948158	0	0.79812	0	0	0	0.107064	EPRISM
SRR18145712	0.1482	0.0658428	0.785957	0	0	0	0	EPRISM
SRR18145716	0.0926938	0	0.819956	0	0.0873499	0	0	EPRISM
SRR18145717	0.147116	0	0.746174	0	0.10671	0	0	EPRISM
SRR18145718	0.0755192	0.0636024	0.860878	0	0	0	0	EPRISM
SRR18145719	0.0448036	0	0.955196	0	0	0	0	EPRISM
SRR18145761	0.0403984	0	0.713024	0	0	0	0.246577	EPRISM
IID_H201427_T01_01_WG01	0.0428008	0	0.513231	0.233904	0.210065	0	0	DKRD/KRD NDMM
IID_H201468_T01_01_WG01	0.0617514	0	0.566856	0.160436	0.210956	0	0	DKRD/KRD NDMM
IID_H201435_T01_01_WG01	0.0791887	0	0.622475	0.0703254	0.228011	0	0	DKRD/KRD NDMM
IID_H201560_T01_01_WG01	0.0402312	0	0.595871	0.124517	0.239381	0	0	DKRD/KRD NDMM
IID_H135244_T01_02_WG01	0.0643871	0	0.360728	0.196359	0.378526	0	0	DKRD/KRD NDMM
IID_H201426_T01_01_WG01	0.0674358	0	0.411284	0.11335	0.40793	0	0	DKRD/KRD NDMM
IID_H201465_T01_01_WG01	0.0545405	0	0.394835	0.122462	0.428162	0	0	DKRD/KRD NDMM
IID_H201464_T01_01_WG01	0.0683567	0.0241555	0.456882	0	0.343567	0	0.107039	DKRD/KRD NDMM
IID_H201439_T01_01_WG01	0.0651984	0.024189	0.542557	0.17619	0.191866	0	0	DKRD/KRD NDMM
IID_H201445_T01_01_WG01	0.0525926	0.0245848	0.454971	0.243251	0.224601	0	0	DKRD/KRD NDMM
IID_H130587_T02_02_WG01	0.0764615	0.0247575	0.432419	0.123718	0.342644	0	0	DKRD/KRD NDMM
IID_H201557_T01_01_WG01	0.067209	0.0249489	0.337326	0.114312	0.456205	0	0	DKRD/KRD NDMM
IID_H201454_T01_01_WG01	0.0738428	0.0253901	0.446009	0.0983977	0.35636	0	0	DKRD/KRD NDMM
IID_H201558_T01_01_WG01	0.0819486	0.027476	0.484765	0.192973	0.212838	0	0	DKRD/KRD NDMM
IID_H130608_T02_02_WG01	0.062644	0.0279827	0.468726	0.19849	0.242158	0	0	DKRD/KRD NDMM
IID_H201430_T01_01_WG01	0.0836796	0.0296451	0.463381	0.137441	0.285854	0	0	DKRD/KRD NDMM
IID_H201423_T01_01_WG01	0.0775107	0.0301314	0.548202	0.178344	0.165812	0	0	DKRD/KRD NDMM
IID_H201451_T01_01_WG01	0.0586842	0.0305567	0.450286	0.247733	0.21274	0	0	DKRD/KRD NDMM
IID_H201432_T01_01_WG01	0.0478177	0.0315443	0.336042	0.226911	0.357685	0	0	DKRD/KRD NDMM
IID_H201431_T01_01_WG01	0.0257372	0.0321145	0.452276	0.354089	0.135783	0	0	DKRD/KRD NDMM
IID_H201422_T01_01_WG01	0.0730797	0.0338681	0.495145	0.182066	0.215841	0	0	DKRD/KRD NDMM
IID_H201461_T01_01_WG01	0.0673192	0.0345478	0.455179	0.144192	0.298762	0	0	DKRD/KRD NDMM
IID_H201433_T01_01_WG01	0.043081	0.0348982	0.387184	0.197104	0.337733	0	0	DKRD/KRD NDMM
IID_H201447_T01_01_WG01	0.0485912	0.0350884	0.408037	0.170235	0.338048	0	0	DKRD/KRD NDMM
IID_H135228_T01_02_WG01	0.0303392	0.0354932	0.386472	0.155831	0.391865	0	0	DKRD/KRD NDMM
IID_H201440_T01_01_WG01	0.0430782	0.0361776	0.455237	0.138121	0.327387	0	0	DKRD/KRD NDMM
IID_H201455_T01_01_WG01	0.11158	0.0364059	0.396251	0.222439	0.233324	0	0	DKRD/KRD NDMM
IID_H201452_T01_01_WG01	0.0758342	0.0379869	0.471394	0.204102	0.210683	0	0	DKRD/KRD NDMM
IID_H201448_T01_01_WG01	0.0847148	0.0383327	0.417723	0.166654	0.192886	0	0.0996891	DKRD/KRD NDMM
IID_H201469_T01_01_WG01	0.0614661	0.0428516	0.547299	0.141073	0.20731	0	0	DKRD/KRD NDMM
IID_H130672_T03_01_WG01	0.0301522	0.0487097	0.416139	0.226259	0.27874	0	0	DKRD/KRD NDMM
IID_H135275_T01_02_WG01	0.0671998	0.0530007	0.537227	0.125886	0.216687	0	0	DKRD/KRD NDMM
IID_H201428_T01_01_WG01	0.0485424	0.0571479	0.50946	0.200886	0.183963	0	0	DKRD/KRD NDMM
IID_H201437_T01_01_WG01	0.064739	0.0661458	0.526904	0	0.342211	0	0	DKRD/KRD NDMM
IID_H201441_T01_01_WG01	0.0507729	0.066725	0.585203	0.144522	0.152777	0	0	DKRD/KRD NDMM
IID_H201458_T01_01_WG01	0.0612818	0.0736698	0.440758	0.106083	0.318207	0	0	DKRD/KRD NDMM
IID_H201434_T01_01_WG01	0.0738468	0.0527464	0.401971	0.232049	0.208074	0.0313127	0	DKRD/KRD NDMM
IID_H201463_T01_01_WG01	0.0626128	0.0374894	0.480892	0.140919	0.222031	0.0560557	0	DKRD/KRD NDMM
IID_H201453_T01_01_WG01	0.0801465	0.0666712	0.469952	0.143153	0.205408	0.0346691	0	DKRD/KRD NDMM
IID_H201462_T01_01_WG01	0.0296932	0.0612338	0.338602	0.278246	0.249953	0.0422726	0	DKRD/KRD NDMM
IID_H201559_T01_01_WG01	0.0302059	0.0895852	0.36999	0.160421	0.32244	0.0273572	0	DKRD/KRD NDMM
IID_H201446_T01_01_WG01	0.029019	0.120562	0.64129	0.209129	0	0	0	DKRD/KRD NDMM
IID_H201425_T01_01_WG01	0.0269186	0.14951	0.650871	0.1727	0	0	0	DKRD/KRD NDMM
IID_H201429_T01_01_WG01	0.0457449	0.259483	0.550466	0	0	0.144305	0	DKRD/KRD NDMM
IID_H135256_T02_01_WG01	0.021184	0	0.437895	0.278393	0.193355	0	0.0691727	DKRD/KRD NDMM
IID_H201444_T01_01_WG01	0.0478652	0.0282425	0.409812	0.147997	0.366083	0	0	DKRD/KRD NDMM
IID_H201443_T01_01_WG01	0.130495	0.0339497	0.467771	0.166219	0.201564	0	0	DKRD/KRD NDMM
IID_H201456_T01_01_WG01	0.0753857	0.0379838	0.564774	0.215117	0.106739	0	0	DKRD/KRD NDMM
IID_H201467_T01_01_WG01	0.038512	0.0380812	0.402677	0.203066	0.317664	0	0	DKRD/KRD NDMM
IID_H201449_T01_01_WG01	0.0676808	0.0473691	0.535176	0.230714	0.11906	0	0	DKRD/KRD NDMM
IID_H201466_T01_01_WG01	0.0464934	0.0499525	0.357225	0.128	0.418329	0	0	DKRD/KRD NDMM
IID_H201438_T01_01_WG01	0.0768859	0.0534611	0.518952	0.207427	0.143275	0	0	DKRD/KRD NDMM
IID_H201459_T01_01_WG01	0.0535518	0.0642619	0.440417	0.158824	0.282945	0	0	DKRD/KRD NDMM
IID_H201450_T01_01_WG01	0.0792514	0.0643279	0.511843	0	0.223065	0	0.121513	DKRD/KRD NDMM
IID_H201442_T01_01_WG01	0.0413839	0.0726472	0.481298	0.154379	0.250292	0	0	DKRD/KRD NDMM
IID_H201460_T01_01_WG01	0.033724	0.0949841	0.427773	0.172095	0.271424	0	0	DKRD/KRD NDMM
IID_H201436_T01_01_WG01	0.0881292	0.10823	0.5332	0.145635	0.124806	0	0	DKRD/KRD NDMM
IID_H201424_T01_01_WG01	0.0509196	0.157116	0.500104	0.221182	0	0.0706784	0	DKRD/KRD NDMM
IID_H201470_T01_01_WG01	0.088516	0.28121	0.48996	0	0	0.140314	0	DKRD/KRD NDMM
IID_H201457_T01_01_WG01	0.0331967	0.328979	0.362432	0	0	0.275392	0	DKRD/KRD NDMM

### Sheet: Table S3
Table 3: Differences in Genomic Features Between HR-SMM and NDMM
HR-SMM (54) vs NDMM (701)			HR-SMM (52) vs NDMM (701) Sensitivity Analysis
Feature	Fisher p-val		Feature	Fisher p-val
CNV_chr3.gain	0.244372		CNV_chr3.gain	0.303513
CNV_chr5.gain	0.668731		CNV_chr5.gain	0.773047
CNV_chr7.gain	0.759567		CNV_chr7.gain	0.87651
CNV_chr9.gain	1		CNV_chr9.gain	0.885792
CNV_chr11.gain	0.461426		CNV_chr11.gain	0.298849
CNV_chr15.gain	0.88812		CNV_chr15.gain	0.88615
CNV_chr19.gain	0.67209		CNV_chr19.gain	0.667054
CNV_Gain_Amp1q	0.0686417		CNV_Gain_Amp1q	0.0447946
CNV_Amp_14q11.2	0.00363067		CNV_Amp_14q11.2	0.00294587
CNV_Amp_17q22	0.465477		CNV_Amp_17q22	0.465118
CNV_Amp_2q24.3	0.760819		CNV_Amp_2q24.3	0.761028
CNV_Amp_2q32.1	0.763445		CNV_Amp_2q32.1	0.761649
CNV_Amp_4q13.2	0.568244		CNV_Amp_4q13.2	0.765794
CNV_Amp_6p24.3	0.165088		CNV_Amp_6p24.3	0.216122
CNV_Amp_8q24.21	0.000403529		CNV_Amp_8q24.21	0.000622935
CNV_Del_10p15.3	0.112812		CNV_Del_10p15.3	0.112997
CNV_Del_10q24.32	0.35306		CNV_Del_10q24.32	0.351529
CNV_Del_10q26.3	0.503871		CNV_Del_10q26.3	0.720823
CNV_Del_11q22.1	0.697711		CNV_Del_11q22.1	0.688614
CNV_Del_12p13.2	1		CNV_Del_12p13.2	1
CNV_Del_12q24.31	0.351315		CNV_Del_12q24.31	0.514187
CNV_Del_20p13	0.318843		CNV_Del_20p13	0.415404
CNV_Del_20q13.12	0.781862		CNV_Del_20q13.12	0.775804
CNV_Del_22q13.32	0.414199		CNV_Del_22q13.32	0.528698
CNV_Del_2q31.1	0.351905		CNV_Del_2q31.1	0.510455
CNV_Del_2q37.3	1		CNV_Del_2q37.3	1
CNV_Del_6q26	0.0976913		CNV_Del_6q26	0.133786
CNV_Del_7p11.2	0.388432		CNV_Del_7p11.2	0.634884
CNV_Del_7p22.2	0.503871		CNV_Del_7p22.2	0.158651
CNV_Del_8q24.21	0.0342291		CNV_Del_8q24.21	0.0332755
CNV_Del_9p21.3	0.249924		CNV_Del_9p21.3	0.248461
SNV_BCL7A	1		SNV_BCL7A	1
SNV_BRAF	0.244026		SNV_BRAF	0.242737
SNV_CCND1	0.0852496		SNV_CCND1	0.0783181
SNV_DIS3	0.0505324		SNV_DIS3	0.0777223
SNV_EGR1	1		SNV_EGR1	1
SNV_FGFR3	0.388587		SNV_FGFR3	0.38868
SNV_HIST1H1E	0.718334		SNV_HIST1H1E	0.257626
SNV_IDH1	1		SNV_IDH1	1
SNV_IDH2	1		SNV_IDH2	1
SNV_IRF4	1		SNV_IRF4	0.615912
SNV_KRAS	0.135303		SNV_KRAS	0.17686
SNV_MAF	0.526086		SNV_MAF	0.51327
SNV_MAFB	1		SNV_MAFB	1
SNV_MAML2	0.310697		SNV_MAML2	0.301469
SNV_NFKB2	0.616841		SNV_NFKB2	0.615912
SNV_NRAS	0.013324		SNV_NRAS	0.00399461
SNV_PIK3CA	1		SNV_PIK3CA	1
SNV_PIM1	1		SNV_PIM1	1
SNV_PTPN11	1		SNV_PTPN11	1
SNV_SF3B1	0.592341		SNV_SF3B1	0.579058
SNV_TCL1A	0.614836		SNV_TCL1A	0.614945
SNV_XBP1	1		SNV_XBP1	1
CNV.SNV_ARID1A	0.153419		CNV.SNV_ARID1A	0.218016
CNV.SNV_ARID2	0.166288		CNV.SNV_ARID2	0.166454
CNV.SNV_ATM	0.168575		CNV.SNV_ATM	0.166288
CNV.SNV_BTG1	0.303207		CNV.SNV_BTG1	0.302863
CNV.SNV_CDKN1B	0.529652		CNV.SNV_CDKN1B	0.665387
CNV.SNV_CDKN2C	0.0153676		CNV.SNV_CDKN2C	0.0227054
CNV.SNV_CREBBP	0.290957		CNV.SNV_CREBBP	0.387881
CNV.SNV_CYLD	0.0165541		CNV.SNV_CYLD	0.00905086
CNV.SNV_DNMT3A	0.568531		CNV.SNV_DNMT3A	0.568451
CNV.SNV_EP300	0.5319		CNV.SNV_EP300	0.528332
CNV.SNV_TENT5C	0.0112259		CNV.SNV_TENT5C	0.015985
CNV.SNV_FUBP1	0.00272669		CNV.SNV_FUBP1	0.0026393
CNV.SNV_KMT2B	0.35306		CNV.SNV_KMT2B	0.351529
CNV.SNV_KMT2C	0.0665321		CNV.SNV_KMT2C	0.0651315
CNV.SNV_MAX	0.0480316		CNV.SNV_MAX	0.0654887
CNV.SNV_NCOR1	0.00407779		CNV.SNV_NCOR1	0.00669401
CNV.SNV_NF1	0.04391		CNV.SNV_NF1	0.04207
CNV.SNV_NFKBIA	0.0152514		CNV.SNV_NFKBIA	0.0228012
CNV.SNV_POT1	0.253114		CNV.SNV_POT1	0.250295
CNV.SNV_PRDM1	0.0466888		CNV.SNV_PRDM1	0.0669155
CNV.SNV_RASA2	0.35306		CNV.SNV_RASA2	0.351529
CNV.SNV_RB1	0.033217		CNV.SNV_RB1	0.0301079
CNV.SNV_RPL5	0.00493394		CNV.SNV_RPL5	0.0072028
CNV.SNV_SETD2	0.166288		CNV.SNV_SETD2	0.166454
CNV.SNV_SP140	0.219037		CNV.SNV_SP140	0.216382
CNV.SNV_TET2	0.419926		CNV.SNV_TET2	0.417743
CNV.SNV_TGDS	0.0634799		CNV.SNV_TGDS	0.0578507
CNV.SNV_TP53	0.0966758		CNV.SNV_TP53	0.0953121
CNV.SNV_TRAF2	0.568629		CNV.SNV_TRAF2	0.764056
CNV.SNV_TRAF3	0.0133305		CNV.SNV_TRAF3	0.00617608
CNV.SNV_UBR5	0.304318		CNV.SNV_UBR5	0.302554
CNV.SNV_ZNF292	1		CNV.SNV_ZNF292	1
SNV_ABCF1	0.199834		SNV_ABCF1	0.193433
SNV_ACTG1	0.687118		SNV_ACTG1	0.678583
SNV_BHLHE41	1		SNV_BHLHE41	1
SNV_DDX3X	1		SNV_DDX3X	1
SNV_DTX1	1		SNV_DTX1	1
SNV_DUSP2	1		SNV_DUSP2	1
SNV_HIST1H1B	1		SNV_HIST1H1B	1
SNV_HIST1H1C	1		SNV_HIST1H1C	1
SNV_HIST1H1D	1		SNV_HIST1H1D	1
SNV_HIST1H2BK	0.209496		SNV_HIST1H2BK	0.198379
SNV_HLA.C	0.0274581		SNV_HLA.C	0.025667
SNV_HUWE1	1		SNV_HUWE1	1
SNV_IRF1	1		SNV_IRF1	1
SNV_KLHL6	0.639696		SNV_KLHL6	0.38248
SNV_LCE1D	1		SNV_LCE1D	1
SNV_LTB	0.455414		SNV_LTB	0.444037
SNV_MAN2C1	1		SNV_MAN2C1	1
SNV_MRGPRX4	1		SNV_MRGPRX4	1
SNV_PABPC1	1		SNV_PABPC1	1
SNV_PANK3	1		SNV_PANK3	1
SNV_PRKD2	1		SNV_PRKD2	1
SNV_RFTN1	1		SNV_RFTN1	1
SNV_RPRD1B	1		SNV_RPRD1B	1
SNV_RPS3A	1		SNV_RPS3A	1
SNV_SAMHD1	1		SNV_SAMHD1	0.608597
SNV_SLC35G5	1		SNV_SLC35G5	1
SNV_SYT17	1		SNV_SYT17	1
SNV_TBC1D29	1		SNV_TBC1D29	1
SNV_TNFRSF11B	1		SNV_TNFRSF11B	1
SNV_USP7	1		SNV_USP7	1
SNV_ZFP36L1	1		SNV_ZFP36L1	1
APOBEC	0.0637861		APOBEC	0.0290514
SNV_ATRX	1		SNV_ATRX	1
SNV_KDM5C	1		SNV_KDM5C	1
SNV_KDM6A	0.310697		SNV_KDM6A	0.301469
SNV_RPL10	0.592341		SNV_RPL10	0.579058
t_CCND1	0.712151		t_CCND1	0.45807
t_MMSET	0.830764		t_MMSET	0.826452
t_MAF	1		t_MAF	1

### Sheet: Table S4
Table 4: SV Hotspot involvement in HR-SMM
KRD/R HR-SMM vs (Dara)-KRd NDMM				KRD/R PFS
SV Hotspot	Fisher p-val			SV Hotspot	Fisher p-val
BMP6.TXNDC5	1			BMP6.TXNDC5	1
BTG2	0.310345			BTG2	1
CCND1	0.78109			CCND1	1
CCND3	0.526864			CCND3	1
CCR2	1			CCR2	1
CCSER1	0.661057			CCSER1	0.185185
CDKN1B	0.526864			CDKN1B	0.185185
CDKN2A.CDKN2B	0.310345			CDKN2A.CDKN2B	1
CNTN5	0.526864			CNTN5	0.185185
down_chr10_103.9Mb	0.584913			CYLD	0.220748
down_chr15_75.1Mb	0.584913			down_chr10_103.9Mb	0.02849
down_chr20_32.4Mb	1			down_chr15_75.1Mb	0.34188
down_chr5_112.5Mb	0.526864			down_chr20_32.4Mb	0.185185
FHIT	1			down_chr5_112.5Mb	1
FOXO3	0.584913			FHIT	1
GLCCI1	0.526864			FOXO3	0.34188
IRF2	0.526864			GLCCI1	1
IRF4	0.310345			IRF2	1
KLF13	0.526864			IRF4	1
KLF2	0.318607			KLF13	1
LTBR.LAG3	1			LTBR.LAG3	1
MAP3K14	1			MAP3K14	1
MAX	0.425889			MAX	0.185185
MCL1	0.0938252			MCL1	1
MYC.NSMCE2	1			MYC.NSMCE2	0.473504
MYC.PVT1	0.332549			MYC.PVT1	0.579896
NEDD9	1			NEDD9	0.185185
nonClustered_chr11_65.3Mb	0.318607			nonClustered_chr14_69.3Mb	0.185185
nonClustered_chr14_69.3Mb	0.310345			nonClustered_chr15_52.8Mb	0.34188
nonClustered_chr15_52.8Mb	0.584913			nonClustered_chr15_85.3Mb	0.34188
nonClustered_chr15_85.3Mb	0.584913			nonClustered_chr17_38.9Mb	0.473504
nonClustered_chr17_38.9Mb	0.671937			nonClustered_chr19_10.2Mb	1
nonClustered_chr19_10.2Mb	1			nonClustered_chr6_106.2Mb	0.185185
nonClustered_chr6_106.2Mb	1			nonClustered_chr9_0.3Mb	1
nonClustered_chr9_0.3Mb	1			P2RY2.FCHSD2	1
P2RY2.FCHSD2	0.310345			PRKCD	0.185185
PRKCD	1			PTPRD	0.34188
PTPRD	0.643675			SEC62.SAMD7	0.185185
SEC62.SAMD7	1			SOX30	0.185185
SOX30	0.310345			SP140	1
SP140	1			TBXAS1.HIPK2	1
TBXAS1.HIPK2	1			TENT5C	0.02849
TENT5C	1			TNFRSF13B	1
TNFRSF13B	0.310345			TNFRSF17	1
TNFRSF17	1			TP53	1
TP53	0.526864			TRAF3	0.185185
TRAF3	0.310345			USP3.HERC1	0.185185
USP3.HERC1	0.526864			WHSC1.FGFR3	0.144444
WHSC1.FGFR3	0.450212
CDKN2C.FAF1	1
down_chr10_112.1Mb	0.54913
down_chr2_64.4Mb	0.54913
down_chr2_70.3Mb	0.305803
down_chr20_46Mb	0.54913
down_chr7_26.1Mb	1
MAF.WWOX	1
nonClustered_chr17_3.8Mb	1
nonClustered_chr20_17.7Mb	1
POU2AF1	1
RB1	0.305803
RPL5	1
SLAMF7	1
SP3	1

### Sheet: Table S5
Table 5: Genomic Features Associated with KRD/R Outcomes
KRd/R PFS			KRD/R Sustained MRD-			KRd/R PFS (sensitivity analysis)			KRD/R Sustained MRD- (sensitivity analysis)
feature	Fisher p-value		feature	Fisher p-value		feature	Fisher p-value		feature	Fisher p-value
CNV_chr3.gain	0.620959		CNV_chr3.gain	1		CNV_chr3.gain	1		CNV_chr3.gain	0.69683
CNV_chr5.gain	1		CNV_chr5.gain	0.449482		CNV_chr5.gain	1		CNV_chr5.gain	0.695098
CNV_chr7.gain	1		CNV_chr7.gain	1		CNV_chr7.gain	0.543478		CNV_chr7.gain	0.69683
CNV_chr9.gain	0.370494		CNV_chr9.gain	0.25186		CNV_chr9.gain	1		CNV_chr9.gain	0.434083
CNV_chr11.gain	0.34188		CNV_chr11.gain	0.0542379		CNV_chr11.gain	1		CNV_chr11.gain	0.110701
CNV_chr15.gain	1		CNV_chr15.gain	0.703567		CNV_chr15.gain	1		CNV_chr15.gain	0.69683
CNV_chr19.gain	0.628019		CNV_chr19.gain	0.449482		CNV_chr19.gain	0.564783		CNV_chr19.gain	0.43466
CNV_chr21.gain	0.473504		CNV_chr21.gain	0.595556		CNV_chr21.gain	0.330435		CNV_chr21.gain	0.564783
CNV_Amp_1q	0.0913043		CNV_Amp_1q	0.0328502		CNV_Amp_1q	0.132609		CNV_Amp_1q	0.056087
CNV_Amp_14q11.2	0.555184		CNV_Amp_14q11.2	0.164734		CNV_Amp_14q11.2	0.553913		CNV_Amp_14q11.2	0.180435
CNV_Amp_17q22	1		CNV_Amp_17q22	0.222222		CNV_Amp_17q22	1		CNV_Amp_17q22	0.23
CNV_Amp_2q24.3	1		CNV_Amp_2q24.3	1		CNV_Amp_2q24.3	1		CNV_Amp_2q24.3	1
CNV_Amp_2q32.1	1		CNV_Amp_2q32.1	1		CNV_Amp_2q32.1	1		CNV_Amp_2q32.1	1
CNV_Amp_4q13.2	1		CNV_Amp_4q13.2	1		CNV_Amp_4q13.2	1		CNV_Amp_4q13.2	1
CNV_Amp_6p24.3	1		CNV_Amp_6p24.3	1		CNV_Amp_6p24.3	0.504348		CNV_Amp_6p24.3	1
CNV_Amp_6q11.1	1		CNV_Amp_6q11.1	1		CNV_Amp_6q11.1	0.504348		CNV_Amp_6q11.1	1
CNV_Amp_8q24.21	0.473504		CNV_Amp_8q24.21	0.595556		CNV_Amp_8q24.21	0.330435		CNV_Amp_8q24.21	0.564783
CNV_Del_11q22.1	0.185185		CNV_Del_11q22.1	0.481481		CNV_Del_11q22.1	0.12		CNV_Del_11q22.1	0.44
CNV_Del_12p13.2	0.0786325		CNV_Del_12p13.2	0.595556		CNV_Del_12p13.2	0.0291304		CNV_Del_12p13.2	0.564783
CNV_Del_12q24.31	0.185185		CNV_Del_12q24.31	0.481481		CNV_Del_12q24.31	0.12		CNV_Del_12q24.31	0.44
CNV_Del_13q12.11	0.138982		CNV_Del_13q12.11	0.449482		CNV_Del_13q12.11	0.0717391		CNV_Del_13q12.11	0.43466
CNV_Del_16p11.2	0.144444		CNV_Del_16p11.2	1		CNV_Del_16p11.2	0.330435		CNV_Del_16p11.2	1
CNV_Del_16q22.2	0.473504		CNV_Del_16q22.2	1		CNV_Del_16q22.2	1		CNV_Del_16q22.2	0.486667
CNV_Del_16q24.3	0.473504		CNV_Del_16q24.3	1		CNV_Del_16q24.3	1		CNV_Del_16q24.3	0.486667
CNV_Del_20p13	0.34188		CNV_Del_20p13	1		CNV_Del_20p13	0.23		CNV_Del_20p13	1
CNV_Del_20q13.12	0.34188		CNV_Del_20q13.12	1		CNV_Del_20q13.12	0.23		CNV_Del_20q13.12	1
CNV_Del_22q13.32	0.185185		CNV_Del_22q13.32	0.481481		CNV_Del_22q13.32	0.12		CNV_Del_22q13.32	0.44
CNV_Del_2q31.1	0.185185		CNV_Del_2q31.1	0.481481		CNV_Del_2q31.1	0.12		CNV_Del_2q31.1	0.44
CNV_Del_2q37.3	0.185185		CNV_Del_2q37.3	0.481481		CNV_Del_2q37.3	0.12		CNV_Del_2q37.3	0.44
CNV_Del_6q26	0.473504		CNV_Del_6q26	1		CNV_Del_6q26	0.330435		CNV_Del_6q26	1
CNV_Del_7p22.2	0.185185		CNV_Del_7p22.2	0.481481		CNV_Del_8p21.3	0.23		CNV_Del_8p21.3	1
CNV_Del_8p21.3	0.34188		CNV_Del_8p21.3	1		CNV_Del_8p23.1	0.23		CNV_Del_8p23.1	1
CNV_Del_8p23.1	0.34188		CNV_Del_8p23.1	1		CNV_Del_8q24.21	1		CNV_Del_8q24.21	1
CNV_Del_8q24.21	1		CNV_Del_8q24.21	1		SNV_BCL7A	1		SNV_BCL7A	0.44
SNV_BCL7A	1		SNV_BCL7A	0.481481		SNV_CCND1	1		SNV_CCND1	0.486667
SNV_CCND1	1		SNV_CCND1	0.481481		SNV_EGR1	1		SNV_EGR1	1
SNV_EGR1	1		SNV_EGR1	1		SNV_KRAS	1		SNV_KRAS	1
SNV_HIST1H1E	0.185185		SNV_HIST1H1E	0.481481		SNV_PIM1	0.12		SNV_PIM1	0.44
SNV_IRF4	0.185185		SNV_IRF4	0.481481		SNV_SF3B1	1		SNV_SF3B1	0.44
SNV_KRAS	0.546947		SNV_KRAS	1		CNV.SNV_ARID1A	1		CNV.SNV_ARID1A	1
SNV_NRAS	0.185185		SNV_NRAS	0.481481		CNV.SNV_ARID2	0.12		CNV.SNV_ARID2	0.44
SNV_PIM1	0.185185		SNV_PIM1	0.481481		CNV.SNV_ATM	0.12		CNV.SNV_ATM	0.44
SNV_SF3B1	1		SNV_SF3B1	0.481481		CNV.SNV_BTG1	0.12		CNV.SNV_BTG1	0.44
CNV.SNV_ARID1A	1		CNV.SNV_ARID1A	1		CNV.SNV_CDKN1B	0.0291304		CNV.SNV_CDKN1B	0.564783
CNV.SNV_ARID2	0.185185		CNV.SNV_ARID2	0.481481		CNV.SNV_CDKN2C	1		CNV.SNV_CDKN2C	1
CNV.SNV_ATM	0.185185		CNV.SNV_ATM	0.481481		CNV.SNV_CREBBP	0.23		CNV.SNV_CREBBP	1
CNV.SNV_BTG1	0.185185		CNV.SNV_BTG1	0.481481		CNV.SNV_CYLD	0.330435		CNV.SNV_CYLD	1
CNV.SNV_CDKN1B	0.0786325		CNV.SNV_CDKN1B	0.595556		CNV.SNV_DNMT3A	0.12		CNV.SNV_DNMT3A	0.44
CNV.SNV_CDKN2C	1		CNV.SNV_CDKN2C	1		CNV.SNV_EP300	0.12		CNV.SNV_EP300	0.44
CNV.SNV_CREBBP	0.34188		CNV.SNV_CREBBP	1		CNV.SNV_FAM46C	0.504348		CNV.SNV_FAM46C	1
CNV.SNV_CYLD	0.144444		CNV.SNV_CYLD	1		CNV.SNV_FUBP1	1		CNV.SNV_FUBP1	1
CNV.SNV_DNMT3A	0.185185		CNV.SNV_DNMT3A	0.481481		CNV.SNV_KMT2B	0.12		CNV.SNV_KMT2B	0.44
CNV.SNV_EP300	0.185185		CNV.SNV_EP300	0.481481		CNV.SNV_MAX	0.00173913		CNV.SNV_MAX	0.026087
CNV.SNV_FAM46C	1		CNV.SNV_FAM46C	1		CNV.SNV_NFKBIA	0.23		CNV.SNV_NFKBIA	0.183333
CNV.SNV_FUBP1	1		CNV.SNV_FUBP1	1		CNV.SNV_PRDM1	0.23		CNV.SNV_PRDM1	1
CNV.SNV_KMT2B	0.185185		CNV.SNV_KMT2B	0.481481		CNV.SNV_RASA2	1		CNV.SNV_RASA2	1
CNV.SNV_MAX	0.0128205		CNV.SNV_MAX	0.0407407		CNV.SNV_RB1	0.0365217		CNV.SNV_RB1	0.115321
CNV.SNV_NFKBIA	0.34188		CNV.SNV_NFKBIA	0.222222		CNV.SNV_RPL5	0.0565217		CNV.SNV_RPL5	0.287826
CNV.SNV_PRDM1	0.34188		CNV.SNV_PRDM1	1		CNV.SNV_SETD2	1		CNV.SNV_SETD2	1
CNV.SNV_RASA2	1		CNV.SNV_RASA2	1		CNV.SNV_SP140	0.23		CNV.SNV_SP140	1
CNV.SNV_RB1	0.047343		CNV.SNV_RB1	0.120112		CNV.SNV_TGDS	0.0243478		CNV.SNV_TGDS	0.389169
CNV.SNV_RPL5	0.144444		CNV.SNV_RPL5	0.325926		CNV.SNV_TP53	1		CNV.SNV_TP53	1
CNV.SNV_SETD2	1		CNV.SNV_SETD2	1		CNV.SNV_TRAF3	1		CNV.SNV_TRAF3	0.44
CNV.SNV_SP140	0.34188		CNV.SNV_SP140	1		CNV.SNV_UBR5	0.12		CNV.SNV_UBR5	0.44
CNV.SNV_TGDS	0.0296544		CNV.SNV_TGDS	0.236461		CNV.SNV_ZNF292	0.504348		CNV.SNV_ZNF292	1
CNV.SNV_TP53	1		CNV.SNV_TP53	1		SNV_ACTG1	1		SNV_ACTG1	1
CNV.SNV_TRAF3	0.34188		CNV.SNV_TRAF3	0.222222		SNV_HIST1H1B	1		SNV_HIST1H1B	1
CNV.SNV_UBR5	0.185185		CNV.SNV_UBR5	0.481481		SNV_HIST1H2BK	0.01		SNV_HIST1H2BK	0.183333
CNV.SNV_ZNF292	1		CNV.SNV_ZNF292	1		SNV_HLA.C	1		SNV_HLA.C	0.44
SNV_ACTG1	1		SNV_ACTG1	1		SNV_KLHL6	0.23		SNV_KLHL6	1
SNV_HIST1H1B	1		SNV_HIST1H1B	1		SNV_LTB	1		SNV_LTB	0.44
SNV_HIST1H2BK	0.02849		SNV_HIST1H2BK	0.222222		SNV_PRKD2	0.12		SNV_PRKD2	0.44
SNV_HLA.C	1		SNV_HLA.C	0.481481		APOBEC	0.0717391		APOBEC	0.115995
SNV_KLHL6	0.34188		SNV_KLHL6	1		SNV_KDM6A	1		SNV_KDM6A	1
SNV_LTB	1		SNV_LTB	0.481481		t_CCND1	1		t_CCND1	1
SNV_PRKD2	0.185185		SNV_PRKD2	0.481481		t_MMSET	0.0565217		t_MMSET	0.026087
APOBEC	0.015942		APOBEC	0.0569827		t_MAF	1		t_MAF	1
SNV_KDM6A	1		SNV_KDM6A	1		RAS	1		chromothripsis	0.623188
t_CCND1	1		t_CCND1	1		chromothripsis	0.00434783
t_MMSET	0.144444		t_MMSET	0.0407407
t_MAF	1		t_MAF	1
chromothripsis	0.0299889		chromothripsis	0.648309

### Sheet: Sheet6
Table 6: Significant Genes and Pathways
Gene	Pathway
HIST1H2BK
CDKN2C	Cell cycle
CYLD	NFKB
TENT5C	Protein Processing
FUBP1	Protein Processing
MAX	MYC
NCOR1
NF1	RAS
NFKBIA	NFKB
PRDM1
RPL5
TRAF3	NFKB
RB1	Cell cycle
NRAS/KRAS/BRAF	RAS
